# Identification and characterization of genetic risk shared across 24 chronic pain conditions in the UK Biobank

**DOI:** 10.1101/2022.06.28.22277025

**Authors:** Katerina Zorina-Lichtenwalter, Carmen I. Bango, Lukas Van Oudenhove, Marta Čeko, Martin A. Lindquist, Andrew D. Grotzinger, Matthew C. Keller, Naomi P. Friedman, Tor D. Wager

**Affiliations:** Institute of Cognitive Science and Institute for Behavioral Genetics, University of Colorado Boulder, USA; Department of Psychological and Brain Sciences, Dartmouth College, USA; Department of Chronic Diseases and Metabolism, KU Leuven, Belgium; Department of Psychology and Neuroscience and Institute of Cognitive Science, University of Colorado Boulder, USA; Department of Biostatistics, Johns Hopkins University, USA; Department of Psychology and Neuroscience and Institute for Behavioral Genetics, University of Colorado Boulder, USA

**Author notes:** Katerina Zorina-Lichtenwalter, University of Colorado, Institute for Behavioral Genetics, Room 213, 1480 30th St, Boulder, CO 80303, URL: https://www.colorado.edu/ibg, Email addresses.

## Abstract

Chronic pain is attributable to both local and systemic pathology. To investigate the latter, we focused on genetic risk shared among 24 chronic pain conditions in the UK Biobank. We conducted genome-wide association studies (GWAS) on all conditions and estimated genetic correlations among them, using these to model a factor structure in Genomic SEM. This revealed a general factor explaining most of the shared genetic variance in all conditions and an additional musculoskeletal pain-selective factor. Network analyses revealed a large cluster of highly genetically inter-connected conditions, with arthropathic, back, and neck pain showing the highest centrality. Functional annotation (FUMA) showed organogenesis, metabolism, transcription, and DNA repair as associated pathways, with enrichment for associated genes exclusively in brain tissues. Cross-reference with previous GWAS showed genetic overlap with cognition, mood, and brain structure. In sum, our results identify common genetic risks and suggest neurobiological and psychosocial mechanisms of vulnerability to chronic pain.
