## Supplementary Tables for "Identification and characterization of genetic risk shared across 24 chronic pain conditions in the UK Biobank": SupplementaryTable1_allPainConditions.csv

Phenotype	UKB Data Field (primary)	Data-Coding (primary)	Coding (primary)	Recoding for analysis (primary)	UKB Data Field (secondary)	Data-Coding (second)	Coding (secondary)	Recoding for analysis (secondary)	White		South Asians
									Included in final analysis	Reason dropped	Included in final analysis	Reason dropped
Dysmenorrhea	20002	6	1664	1664 -> 1 NA -> 0	41270	19	N944=Primary dysmenorrhoea N945=Secondary dysmenorrhoea N946=Dysmenorrhoea, unspecified	N944;N945;N946 -> 1 NA -> 0	No	Heritability < 2*SE above 0	No
Pelvic inflammatory disease	20002	6	1557	1557 -> 1 NA -> 0					No	Mixture of etioloties and duration	No
Chronic pleurisy	20002	6	1125	1125 -> 1 NA -> 0	41270	19	R091=Pleurisy	R091 -> 1 NA -> 0	No	Heritability < 2*SE above 0	No
Chronic pancreatitis	20002	6	1165	1165 -> 1 NA -> 0					No	Mixture of etioloties	No
Recurrent diverticulitis	20002	6	1458	1458 -> 1 NA -> 0					No	Does not have a corresponding ICD10 code and cannot be validated against a diagnosis	No
Cholangitis	20002	6	1160	1160 -> 1 NA -> 0	41270	19	K830=Cholangitis	K830 -> 1 NA -> 0	No	Heritability < 2*SE above 0	No
Polymyalgia rheumatica	20002	6	1377	1377 -> 1 NA -> 0	41270	19	M353=Polymyalgia rheumatica	M353 -> 1 NA -> 0	No	Removed after factor analysis, because it did not load onto any factor	No
Fibromyalgia	20002	6	1542	1542 -> 1 NA -> 0	41270	19	M7970=Fibromyalgia (Multiple sites) M7971=Fibromyalgia (Shoulder region) M7972=Fibromyalgia (Upper arm) M7973=Fibromyalgia (Forearm) M7974=Fibromyalgia (Hand) M7975=Fibromyalgia (Pelvic region and thigh) M7976=Fibromyalgia (Lower leg) M7977=Fibromyalgia (Ankle and foot) M7978=Fibromyalgia (Other) M7979=Fibromyalgia (Site unspecified)	M7970; M7971; M7972; M7973; M7974; M7975; M7976; M7977; M7978: M7979 -> 1 NA -> 0	No	Heritability < 2*SE above 0 in even chromosomes	No
Osteoarthritis	20002	6	1465	1465 -> 1 NA -> 0					No	High overlap with "Other arthrosis" (DF131877); people often misspecify osteoarthrosis as osteoarthritis	No
Sjoegren syndrome	20002	6	1382	1382 -> 1 NA -> 0	41270	19	M350	M350 -> 1 NA -> 0	No	Heritability < 2*SE above 0	No
Pain in joint	20002	6	1537	1537 -> 1 NA -> 0	41270	19	M2550=Pain in joint (Multiple sites) M2551=Pain in joint (Shoulder region) M2552=Pain in joint (Upper arm) M2553=Pain in joint (Forearm) M2554=Pain in joint (Hand) M2555=Pain in joint (Pelvic region and thigh) M2556=Pain in joint (Lower leg) M2557=Pain in joint (Ankle and foot) M2558=Pain in joint (Other) M2559=Pain in joint (Site unspecified)	M2550;M2551;M2552;M2553;M2554;M2555;M2556;M2557;M2558;M2559 -> 1 NA -> 0	Yes		No	Case count < 500
Neuralgia and neuritis, unspecified	20002	6	1256	1256 -> 1 NA -> 0					No	Heritability < 2*SE above 0	No
Diabetic polyneuropathy	20002	6	1468	1468 -> 1 NA -> 0	41270	19	G632=Diabetic polyneuropathy G590=Diabetic mononeuropathy	G632; G590 -> 1 NA -> 0	No	Heritability < 2*SE above 0 in odd chromosomes	No
Trigeminal neuralgia	20002	6	1523	1523 -> 1 NA -> 0					No	Heritability < 2*SE above 0	No
Carpal tunnel syndrome	20002	6	1541	1541 -> 1 NA -> 0	41270	19	G560=Carpal tunnel syndrome	G560 -> 1 NA -> 0	Yes		No	Case count < 500
Headache (not migraine)	20002	6	1436	1436 -> 1 NA -> 0					No	Mixture of etioloties	No
Gastritis and duodenitis	131599	2171	20=Death register only 21=Death register and other source(s) 30=Primary care only 31=Primary care and other source(s) 40=Hospital admissions data only 41=Hospital admissions data and other source(s) 50=Self-report only 51=Self-report and other source(s)	20;21;30;31;40;41;50;51 -> 1 NA -> 0 Participants without a Primary Care record (DF42038, coding NA) with NA - > NA					Yes		No	Heritability < 2*SE above 0
IBS	131639	2171	20=Death register only 21=Death register and other source(s) 30=Primary care only 31=Primary care and other source(s) 40=Hospital admissions data only 41=Hospital admissions data and other source(s) 50=Self-report only 51=Self-report and other source(s)	20;21;30;31;40;41;50;51 -> 1 NA -> 0 Participants without a Primary Care record (DF42038, coding NA) with NA - > NA					Yes		No	Case count < 500
Oesophagitis	131583	2171	20=Death register only 21=Death register and other source(s) 30=Primary care only 31=Primary care and other source(s) 40=Hospital admissions data only 41=Hospital admissions data and other source(s) 50=Self-report only 51=Self-report and other source(s)	20;21;30;31;40;41;50;51 -> 1 NA -> 0 Participants without a Primary Care record (DF42038, coding NA) with NA - > NA					Yes		No	Case count < 500
Ulcerative colitis	131629	2171	20=Death register only 21=Death register and other source(s) 30=Primary care only 31=Primary care and other source(s) 40=Hospital admissions data only 41=Hospital admissions data and other source(s) 50=Self-report only 51=Self-report and other source(s)	20;21;30;31;40;41;50;51 -> 1 NA -> 0 Participants without a Primary Care record (DF42038, coding NA) with NA - > NA Participants who also had a "Case" for "Crohn's disease" (DF131627) were excluded					No	Removed after factor analysis, because it did not load onto any factor	No
Crohn's disease	131627	2171	20=Death register only 21=Death register and other source(s) 30=Primary care only 31=Primary care and other source(s) 40=Hospital admissions data only 41=Hospital admissions data and other source(s) 50=Self-report only 51=Self-report and other source(s)	20;21;30;31;40;41;50;51 -> 1 NA -> 0 Participants without a Primary Care record (DF42038, coding NA) with NA - > NA Participants who also had a "Case" for "Ulcerative colitis" (DF131629) were excluded					Yes	Heritability < 2*SE above 0 in even chromosomes	No	Case count < 500
Cystitis	132055	2171	20=Death register only 21=Death register and other source(s) 30=Primary care only 31=Primary care and other source(s) 40=Hospital admissions data only 41=Hospital admissions data and other source(s) 50=Self-report only 51=Self-report and other source(s)	20;21;30;31;40;41;50;51 -> 1 NA -> 0 Participants without a Primary Care record (DF42038, coding NA) with NA - > NA					Yes		No	Case count < 500
Urethritis	132063	2171	20=Death register only 21=Death register and other source(s) 30=Primary care only 31=Primary care and other source(s) 40=Hospital admissions data only 41=Hospital admissions data and other source(s) 50=Self-report only 51=Self-report and other source(s)	20;21;30;31;40;41;50;51 -> 1 NA -> 0 Participants without a Primary Care record (DF42038, coding NA) with NA - > NA					No	Heritability < 2*SE above 0	No
Salpingitis and oophoritis	132107	2171	20=Death register only 21=Death register and other source(s) 30=Primary care only 31=Primary care and other source(s) 40=Hospital admissions data only 41=Hospital admissions data and other source(s) 50=Self-report only 51=Self-report and other source(s)	20;21;30;31;40;41;50;51 -> 1 NA -> 0 Participants without a Primary Care record (DF42038, coding NA) with NA - > NA					No	Heritability < 2*SE above 0	No
Vaginitis	132119	2171	20=Death register only 21=Death register and other source(s) 30=Primary care only 31=Primary care and other source(s) 40=Hospital admissions data only 41=Hospital admissions data and other source(s) 50=Self-report only 51=Self-report and other source(s)	20;21;30;31;40;41;50;51 -> 1 NA -> 0 Participants without a Primary Care record (DF42038, coding NA) with NA - > NA					No	Heritability < 2*SE above 0	No
Inflammatory disease of uterus, except cervix	132109	2171	20=Death register only 21=Death register and other source(s) 30=Primary care only 31=Primary care and other source(s) 40=Hospital admissions data only 41=Hospital admissions data and other source(s) 50=Self-report only 51=Self-report and other source(s)	20;21;30;31;40;41;50;51 -> 1 NA -> 0 Participants without a Primary Care record (DF42038, coding NA) with NA - > NA					No	Case count < 500	No
Inflammatory disease of cervix uteri	132111	2171	20=Death register only 21=Death register and other source(s) 30=Primary care only 31=Primary care and other source(s) 40=Hospital admissions data only 41=Hospital admissions data and other source(s) 50=Self-report only 51=Self-report and other source(s)	20;21;30;31;40;41;50;51 -> 1 NA -> 0 Participants without a Primary Care record (DF42038, coding NA) with NA - > NA					No	Heritability < 2*SE above 0	No
Urinary colic	132043	2171	20=Death register only 21=Death register and other source(s) 30=Primary care only 31=Primary care and other source(s) 40=Hospital admissions data only 41=Hospital admissions data and other source(s) 50=Self-report only 51=Self-report and other source(s)	20;21;30;31;40;41;50;51 -> 1 NA -> 0 Participants without a Primary Care record (DF42038, coding NA) with NA - > NA					No	Heritability < 2*SE above 0 in odd chromosomes	No
Lithiasis of lower urinary tract	132039	2171	20=Death register only 21=Death register and other source(s) 30=Primary care only 31=Primary care and other source(s) 40=Hospital admissions data only 41=Hospital admissions data and other source(s) 50=Self-report only 51=Self-report and other source(s)	20;21;30;31;40;41;50;51 -> 1 NA -> 0 Participants without a Primary Care record (DF42038, coding NA) with NA - > NA					No	Heritability < 2*SE above 0	No
Inflammatory diseases of prostate	132075	2171	20=Death register only 21=Death register and other source(s) 30=Primary care only 31=Primary care and other source(s) 40=Hospital admissions data only 41=Hospital admissions data and other source(s) 50=Self-report only 51=Self-report and other source(s)	20;21;30;31;40;41;50;51 -> 1 NA -> 0 Participants without a Primary Care record (DF42038, coding NA) with NA - > NA					No	Heritability < 2*SE above 0 in odd chromosomes	No
Migraine	131053	2171	20=Death register only 21=Death register and other source(s) 30=Primary care only 31=Primary care and other source(s) 40=Hospital admissions data only 41=Hospital admissions data and other source(s) 50=Self-report only 51=Self-report and other source(s)	20;21;30;31;40;41;50;51 -> 1 NA -> 0 Participants without a Primary Care record (DF42038, coding NA) with NA - > NA					Yes		No	Case count < 500
Other headache syndromes (includes cluster, vascular not elsewhere classified, drug-induced, chronic posttraumatic, tension-type, any other)	131055	2171	20=Death register only 21=Death register and other source(s) 30=Primary care only 31=Primary care and other source(s) 40=Hospital admissions data only 41=Hospital admissions data and other source(s) 50=Self-report only 51=Self-report and other source(s)	20;21;30;31;40;41;50;51 -> 1 NA -> 0 Participants without a Primary Care record (DF42038, coding NA) with NA - > NA					No	Mixture of etioloties	No
Dorsalgia	131929	2171	20=Death register only 21=Death register and other source(s) 30=Primary care only 31=Primary care and other source(s) 40=Hospital admissions data only 41=Hospital admissions data and other source(s) 50=Self-report only 51=Self-report and other source(s)	20;21;30;31;40;41;50;51 -> 1 NA -> 0 Participants without a Primary Care record (DF42038, coding NA) with NA - > NA					Yes, combined with "Back pain, 3+ months" (DF3571)		No	Heritability < 2*SE above 0
Pyogenic arthritis	131841	2171	20=Death register only 21=Death register and other source(s) 30=Primary care only 31=Primary care and other source(s) 40=Hospital admissions data only 41=Hospital admissions data and other source(s) 50=Self-report only 51=Self-report and other source(s)	20;21;30;31;40;41;50;51 -> 1 NA -> 0 Participants without a Primary Care record (DF42038, coding NA) with NA - > NA					No	Heritability < 2*SE above 0	No
Seropositive rheumatoid arthritis	131849	2171	20=Death register only 21=Death register and other source(s) 30=Primary care only 31=Primary care and other source(s) 40=Hospital admissions data only 41=Hospital admissions data and other source(s) 50=Self-report only 51=Self-report and other source(s)	20;21;30;31;40;41;50;51 -> 1 NA -> 0 Participants without a Primary Care record (DF42038, coding NA) with NA - > NA					No	Heritability < 2*SE above 0 in even chromosomes	No
Rheumatoid arthritis (seronegative)	131851	2171	20=Death register only 21=Death register and other source(s) 30=Primary care only 31=Primary care and other source(s) 40=Hospital admissions data only 41=Hospital admissions data and other source(s) 50=Self-report only 51=Self-report and other source(s)	20;21;30;31;40;41;50;51 -> 1 NA -> 0 Participants without a Primary Care record (DF42038, coding NA) with NA - > NA					Yes		No	Case count < 500
Psoriatic and enteropathic arthropathies	131853	2171	20=Death register only 21=Death register and other source(s) 30=Primary care only 31=Primary care and other source(s) 40=Hospital admissions data only 41=Hospital admissions data and other source(s) 50=Self-report only 51=Self-report and other source(s)	20;21;30;31;40;41;50;51 -> 1 NA -> 0 Participants without a Primary Care record (DF42038, coding NA) with NA - > NA					No	Heritability < 2*SE above 0	No
Gout	131859	2171	20=Death register only 21=Death register and other source(s) 30=Primary care only 31=Primary care and other source(s) 40=Hospital admissions data only 41=Hospital admissions data and other source(s) 50=Self-report only 51=Self-report and other source(s)	20;21;30;31;40;41;50;51 -> 1 NA -> 0 Participants without a Primary Care record (DF42038, coding NA) with NA - > NA					Yes		No	Case count < 500
Other crystal arthropathies	131861	2171	20=Death register only 21=Death register and other source(s) 30=Primary care only 31=Primary care and other source(s) 40=Hospital admissions data only 41=Hospital admissions data and other source(s) 50=Self-report only 51=Self-report and other source(s)	20;21;30;31;40;41;50;51 -> 1 NA -> 0 Participants without a Primary Care record (DF42038, coding NA) with NA - > NA					No	Mixture of etioloties	No
Other specific arthropathies	131863	2171	20=Death register only 21=Death register and other source(s) 30=Primary care only 31=Primary care and other source(s) 40=Hospital admissions data only 41=Hospital admissions data and other source(s) 50=Self-report only 51=Self-report and other source(s)	20;21;30;31;40;41;50;51 -> 1 NA -> 0 Participants without a Primary Care record (DF42038, coding NA) with NA - > NA					No	Mixture of etioloties	No
Other arthritis	131865	2171	20=Death register only 21=Death register and other source(s) 30=Primary care only 31=Primary care and other source(s) 40=Hospital admissions data only 41=Hospital admissions data and other source(s) 50=Self-report only 51=Self-report and other source(s)	20;21;30;31;40;41;50;51 -> 1 NA -> 0 Participants without a Primary Care record (DF42038, coding NA) with NA - > NA					Yes, combined with "Other arthrosis" (DF131877)		No	Heritability < 2*SE above 0
Polyarthrosis (generalised osteoarthrosis)	131869	2171	20=Death register only 21=Death register and other source(s) 30=Primary care only 31=Primary care and other source(s) 40=Hospital admissions data only 41=Hospital admissions data and other source(s) 50=Self-report only 51=Self-report and other source(s)	20;21;30;31;40;41;50;51 -> 1 NA -> 0 Participants without a Primary Care record (DF42038, coding NA) with NA - > NA					No	> 0.9 correlation with "Other arthrosis" (DF131865)	No
Coxarthrosis (hip osteoarthritis)	131871	2171	20=Death register only 21=Death register and other source(s) 30=Primary care only 31=Primary care and other source(s) 40=Hospital admissions data only 41=Hospital admissions data and other source(s) 50=Self-report only 51=Self-report and other source(s)	20;21;30;31;40;41;50;51 -> 1 NA -> 0 Participants without a Primary Care record (DF42038, coding NA) with NA - > NA					Yes		No	Heritability < 2*SE above 0
Gonarthrosis (knee arthrosis)	131873	2171	20=Death register only 21=Death register and other source(s) 30=Primary care only 31=Primary care and other source(s) 40=Hospital admissions data only 41=Hospital admissions data and other source(s) 50=Self-report only 51=Self-report and other source(s)	20;21;30;31;40;41;50;51 -> 1 NA -> 0 Participants without a Primary Care record (DF42038, coding NA) with NA - > NA					Yes		No	Heritability < 2*SE above 0
Arthrosis of first carpometacarpal joint	131875	2171	20=Death register only 21=Death register and other source(s) 30=Primary care only 31=Primary care and other source(s) 40=Hospital admissions data only 41=Hospital admissions data and other source(s) 50=Self-report only 51=Self-report and other source(s)	20;21;30;31;40;41;50;51 -> 1 NA -> 0 Participants without a Primary Care record (DF42038, coding NA) with NA - > NA					No	Heritability < 2*SE above 0 in even chromosomes	No
Other arthrosis	131877	2171	20=Death register only 21=Death register and other source(s) 30=Primary care only 31=Primary care and other source(s) 40=Hospital admissions data only 41=Hospital admissions data and other source(s) 50=Self-report only 51=Self-report and other source(s)	20;21;30;31;40;41;50;51 -> 1 NA -> 0 Participants without a Primary Care record (DF42038, coding NA) with NA - > NA					Yes, combined with "Other arthritis" (DF131865)		No	Heritability < 2*SE above 0
Spondylosis	131917	2171	20=Death register only 21=Death register and other source(s) 30=Primary care only 31=Primary care and other source(s) 40=Hospital admissions data only 41=Hospital admissions data and other source(s) 50=Self-report only 51=Self-report and other source(s)	20;21;30;31;40;41;50;51 -> 1 NA -> 0 Participants without a Primary Care record (DF42038, coding NA) with NA - > NA					No	Correlation > 0.9 with "Dorsalgia" (DF131929); "Neck or Shoulder pain" (DF3404) and "Pain in joint" (DF20002, code 1537)	No
Multiple sclerosis	131043	2171	20=Death register only 21=Death register and other source(s) 30=Primary care only 31=Primary care and other source(s) 40=Hospital admissions data only 41=Hospital admissions data and other source(s) 50=Self-report only 51=Self-report and other source(s)	20;21;30;31;40;41;50;51 -> 1 NA -> 0 Participants without a Primary Care record (DF42038, coding NA) with NA - > NA					No	Heritability < 2*SE above 0	No
Ankylosing spondylitis	131913	2171	20=Death register only 21=Death register and other source(s) 30=Primary care only 31=Primary care and other source(s) 40=Hospital admissions data only 41=Hospital admissions data and other source(s) 50=Self-report only 51=Self-report and other source(s)	20;21;30;31;40;41;50;51 -> 1 NA -> 0 Participants without a Primary Care record (DF42038, coding NA) with NA - > NA					No	Heritability < 2*SE above 0	No
Undifferentiated spondyloarthritis (other inflammatory spondylopathies)	131915	2171	20=Death register only 21=Death register and other source(s) 30=Primary care only 31=Primary care and other source(s) 40=Hospital admissions data only 41=Hospital admissions data and other source(s) 50=Self-report only 51=Self-report and other source(s)	20;21;30;31;40;41;50;51 -> 1 NA -> 0 Participants without a Primary Care record (DF42038, coding NA) with NA - > NA					No	Mixture of etioloties	No
Enthesopathies of lower limb, excluding foot	131957	2171	20=Death register only 21=Death register and other source(s) 30=Primary care only 31=Primary care and other source(s) 40=Hospital admissions data only 41=Hospital admissions data and other source(s) 50=Self-report only 51=Self-report and other source(s)	20;21;30;31;40;41;50;51 -> 1 NA -> 0 Participants without a Primary Care record (DF42038, coding NA) with NA - > NA					Yes		No	Case count < 500
Other enthesopathies	131959	2171	20=Death register only 21=Death register and other source(s) 30=Primary care only 31=Primary care and other source(s) 40=Hospital admissions data only 41=Hospital admissions data and other source(s) 50=Self-report only 51=Self-report and other source(s)	20;21;30;31;40;41;50;51 -> 1 NA -> 0 Participants without a Primary Care record (DF42038, coding NA) with NA - > NA					Yes		No	Heritability < 2*SE above 0
Inflammatory polyneuropathy	131085	2171	20=Death register only 21=Death register and other source(s) 30=Primary care only 31=Primary care and other source(s) 40=Hospital admissions data only 41=Hospital admissions data and other source(s) 50=Self-report only 51=Self-report and other source(s)	20;21;30;31;40;41;50;51 -> 1 NA -> 0 Participants without a Primary Care record (DF42038, coding NA) with NA - > NA					No	Heritability < 2*SE above 0	No
Other polyneuropathies	131087	2171	20=Death register only 21=Death register and other source(s) 30=Primary care only 31=Primary care and other source(s) 40=Hospital admissions data only 41=Hospital admissions data and other source(s) 50=Self-report only 51=Self-report and other source(s)	20;21;30;31;40;41;50;51 -> 1 NA -> 0 Participants without a Primary Care record (DF42038, coding NA) with NA - > NA					No	Mixture of etioloties	No
Polyneuropathy in diseases classified elsewhere	131089	2171	20=Death register only 21=Death register and other source(s) 30=Primary care only 31=Primary care and other source(s) 40=Hospital admissions data only 41=Hospital admissions data and other source(s) 50=Self-report only 51=Self-report and other source(s)	20;21;30;31;40;41;50;51 -> 1 NA -> 0 Participants without a Primary Care record (DF42038, coding NA) with NA - > NA					No	Mixture of etioloties	No
Headache, past month	6159.0.0-6159.3.6	100553	1=Headache 2=Facial pain 3=Neck or shoulder pain 4=Back pain 5=Stomach or abdominal pain 6=Hip pain 7=Knee pain 8=Pain all over the body -7=None of the above -3=Prefer not to answer	1 -> 1 2;3;4;5;6;7;8;NA -> 0 -7 -> 0 -3 -> NA					No	Dropped in favour of 3+ month as (chronic)	No
Headache, +3 months	3799.0.0-3799.3.0	100349	1=Yes 0=No -1=Do not know -3=Prefer not to answer	1 -> 1 0 -> 0 -1,-3 -> NA NA -> NA *Controls defined as both people who marked "No" to this question, "None of the above" to DF6159, and did not have Headache, past month (did not mark "1") for DF6159.					Yes		No	Heritability < 2*SE above 0
Facial pain, past month	6159.0.0-6159.3.6	100553	1=Headache 2=Facial pain 3=Neck or shoulder pain 4=Back pain 5=Stomach or abdominal pain 6=Hip pain 7=Knee pain 8=Pain all over the body -7=None of the above -3=Prefer not to answer	1 -> 1 2;3;4;5;6;7;8;NA -> 0 -7 -> 0 -3 -> NA					No	Dropped in favour of 3+ month as (chronic)	No
Facial pain, +3 months	4067.0.0-4067.3.0	100349	1=Yes 0=No -1=Do not know -3=Prefer not to answer	1 -> 1 0 -> 0 -1,-3 -> NA NA -> NA *Controls defined as both people who marked "No" to this question, "None of the above" to DF6159, and did not have Facial pain, past month (did not mark "2") for DF6159.					No	Correlation > 0.9 with "Diabetic neuropathy" (DF20002, code 1468); "Stomach pain" (DF3741); "Neck or shoulder pain" (DF3404)	No
Neck or shoulder pain, past month	6159.0.0-6159.3.6	100553	1=Headache 2=Facial pain 3=Neck or shoulder pain 4=Back pain 5=Stomach or abdominal pain 6=Hip pain 7=Knee pain 8=Pain all over the body -7=None of the above -3=Prefer not to answer	1 -> 1 2;3;4;5;6;7;8;NA -> 0 -7 -> 0 -3 -> NA					No	Dropped in favour of 3+ month as (chronic)	No
Neck or shoulder pain, +3 months	3404.0.0-3404.3.0	100349	1=Yes 0=No -1=Do not know -3=Prefer not to answer	1 -> 1 0 -> 0 -1,-3 -> NA NA -> NA *Controls defined as both people who marked "No" to this question, "None of the above" to DF6159, and did not have Neck/shoulder pain, past month (did not mark "3") for DF6159.					Yes		No	Heritability < 2*SE above 0
Back pain, past month	6159.0.0-6159.3.6	100553	1=Headache 2=Facial pain 3=Neck or shoulder pain 4=Back pain 5=Stomach or abdominal pain 6=Hip pain 7=Knee pain 8=Pain all over the body -7=None of the above -3=Prefer not to answer	1 -> 1 2;3;4;5;6;7;8;NA -> 0 -7 -> 0 -3 -> NA					No	Dropped in favour of 3+ month as (chronic)	No
Back pain, 3+ months	3571.0.0-3571.3.0	100349	1=Yes 0=No -1=Do not know -3=Prefer not to answer	1 -> 1 0 -> 0 -1,-3 -> NA NA -> NA *Controls defined as both people who marked "No" to this question, "None of the above" to DF6159, and did not have Back pain, past month (did not mark "4") for DF6159.					Yes, combined with Dorsalgia (DF131929)		No	Heritability < 2*SE above 0
Stomach or abdominal pain, past month	6159.0.0-6159.3.6	100553	1=Headache 2=Facial pain 3=Neck or shoulder pain 4=Back pain 5=Stomach or abdominal pain 6=Hip pain 7=Knee pain 8=Pain all over the body -7=None of the above -3=Prefer not to answer	1 -> 1 2;3;4;5;6;7;8;NA -> 0 -7 -> 0 -3 -> NA					No	Dropped in favour of 3+ month as (chronic)	No
Stomach or abdominal pain +3 months	3741.0.0-3741.3.0	100349	1=Yes 0=No -1=Do not know -3=Prefer not to answer	1 -> 1 0 -> 0 -1,-3 -> NA NA -> NA *Controls defined as both people who marked "No" to this question, "None of the above" to DF6159, and did not have Stomach pain, past month (did not mark "5") for DF6159.					Yes		No	Case count < 500
Hip pain, past month	6159.0.0-6159.3.6	100553	1=Headache 2=Facial pain 3=Neck or shoulder pain 4=Back pain 5=Stomach or abdominal pain 6=Hip pain 7=Knee pain 8=Pain all over the body -7=None of the above -3=Prefer not to answer	1 -> 1 2;3;4;5;6;7;8;NA -> 0 -7 -> 0 -3 -> NA					No	Dropped in favour of 3+ month as (chronic)	No
Hip pain, 3+ months	3414.0.0-3414.3.0	100349	1=Yes 0=No -1=Do not know -3=Prefer not to answer	1 -> 1 0 -> 0 -1,-3 -> NA NA -> NA *Controls defined as both people who marked "No" to this question, "None of the above" to DF6159, and did not have Hip pain, past month (did not mark "6") for DF6159.					Yes		No	Case count < 500
Knee pain, past month	6159.0.0-6159.3.6	100553	1=Headache 2=Facial pain 3=Neck or shoulder pain 4=Back pain 5=Stomach or abdominal pain 6=Hip pain 7=Knee pain 8=Pain all over the body -7=None of the above -3=Prefer not to answer	1 -> 1 2;3;4;5;6;7;8;NA -> 0 -7 -> 0 -3 -> NA					No	Dropped in favour of 3+ month as (chronic)	No
Knee pain, 3+ months	3773.0.0-3773.3.0	100349	1=Yes 0=No -1=Do not know -3=Prefer not to answer	1 -> 1 0 -> 0 -1,-3 -> NA NA -> NA *Controls defined as both people who marked "No" to this question, "None of the above" to DF6159, and did not have Knee pain, past month (did not mark "7") for DF6159.					Yes		No	Heritability < 2*SE above 0
General pain, past month	6159.0.0-6159.3.6	100553	1=Headache 2=Facial pain 3=Neck or shoulder pain 4=Back pain 5=Stomach or abdominal pain 6=Hip pain 7=Knee pain 8=Pain all over the body -7=None of the above -3=Prefer not to answer	1 -> 1 2;3;4;5;6;7;8;NA -> 0 -7 -> 0 -3 -> NA					No	Dropped in favour of 3+ month as (chronic)	No
General pain, +3 months	2956.0.0-2956.3.0	100349	1=Yes 0=No -1=Do not know -3=Prefer not to answer	1 -> 1 0 -> 0 -1,-3 -> NA NA -> NA *Controls defined as both people who marked "No" to this question, "None of the above" to DF6159, and did not have General pain, past month (did not mark "8") for DF6159.					Yes		No	Case count < 500
Adbominal pain frequency, last 3 months	21025	871	0=Never 1=Less than one day a month 2=One day a month 3=Two to three days a month 4=One day a week 5=More than one day a week 6=Every day -818=Prefer not to answer	0 -> 0 1 -> 1 2 -> 2 3 -> 3 4 -> 4 5 -> 5 6 -> 6 -818 -> NA					No	Question of frequency; retain for possible follow-up	No
Abdominal discomfort/pain for 6 months or longer	21027	503	-818=Prefer not to answer 0=No 1=Yes	0 -> 0 1 -> 1 -818 -> NA					No	Branching question from 21025	No
Currently (in last 3 months) suffer from abdominal pain	21035	503	-818=Prefer not to answer 0=No 1=Yes	0 -> 0 1 -> 1 -818 -> NA					No	Dropped in favour of 3741 with evidence of longevity	No
Severity of current abdominal pain	21036	408	0=0- No pain 1=1 2=2 3=3 4=4 5=5 6=6 7=7 8=8 9=9 10=10 - Very severe pain -818=Prefer not to answer	0 -> 0 1 -> 1 2 -> 2 3 -> 3 4 -> 4 5 -> 5 6 -> 6 7 -> 7 8 -> 8 9 -> 9 10 -> 10 -818 -> NA					No	Question of severity and branching question from 21035; retain for possible follow-up	No
Number of days with abdominal pain	21037	913	0=No days with pain 1=1 day with pain 2=2 days with pain 3=3 days with pain 4=4 days with pain 5=5 days with pain 6=6 days with pain 7=7 days with pain 8=8 days with pain 9=9 days with pain 10=10 days with pain -818=Prefer not to answer	0 -> 0 1 -> 1 2 -> 2 3 -> 3 4 -> 4 5 -> 5 6 -> 6 7 -> 7 8 -> 8 9 -> 9 10 -> 10 -818 -> NA					No	Question of frequency and branching question from 21035; retain for possible follow-up	No
Degree bothered by back pain in the past 3 months	21048	339	-600=Not bothered at all -601=Bothered a little -602=Bothered a lot -818=Prefer not to answer	-600 -> 0 -601 -> 1 -602 -> 2 -818 -> NA					No	Question of severity; retain for possible follow-up	No
Degree bothered by pain in arms/legs/joints in the past 3 months	21049	339	-600=Not bothered at all -601=Bothered a little -602=Bothered a lot -818=Prefer not to answer	-600 -> 0 -601 -> 1 -602 -> 2 -818 -> NA					No	Question of severity; retain for possible follow-up	No
Degree bothered by chest pain in the last 3 months	21052	339	-600=Not bothered at all -601=Bothered a little -602=Bothered a lot -818=Prefer not to answer	-600 -> 0 -601 -> 1 -602 -> 2 -818 -> NA					No	Question of severity; retain for possible follow-up	No
Degree bothered by pain/problems during intercourse in the last 3 months	21057	1018	-600=Not bothered at all -601=Bothered a little -602=Bothered a lot -818=Prefer not to answer -313=Not applicable	-600 -> 0 -601 -> 1 -602 -> 2 -313, -818 -> NA					No	Question of severity; retain for possible follow-up	No
Chest pain felt during physical activity	6015	100267	1=Yes 2=Unsure 0=No	1 -> 1 0 -> 0 2 -> NA					Yes		No	Case count < 500
Chest pain felt outside physical acitivity (Chest pain, baseline)	6016	100267	1=Yes 2=Unsure 0=No	1 -> 1 0 -> 0 2 -> NA					No	Heritability < 2*SE above 0	No
Chest pain or discomfort	2335	100349	1=Yes 0=No -1=Do not know -3=Prefer not to answer	1 -> 1 0 -> 0 -1,-3 -> NA					Yes		No
Chest pain or discomfort walking normally	3606	100563	1=Yes 0=No -1=Unable to walk on the level -3=Prefer not to answer	1 -> 1 0 -> 0 -1 -> NA -3 -> NA					No	Branching question from 2335	No
Chest pain or discomfort due to walking ceases when standing still	3616	100349	1=Yes 0=No -1=Do not know -3=Prefer not to answer	1 -> 1 0 -> 0 -1 -> NA -3 -> NA					No	Branching question from 2335	No
Chest pain or discomfort when walking uphill or hurrying	3751	100564	1=Yes 0=No -1=Unable to walk up hills or to hurry -3=Prefer not to answer	1 -> 1 0 -> 0 -1 -> NA -3 -> NA					No	Branching question from 2335	No
Leg pain on walking	4728	100349	1=Yes 0=No -1=Do not know -3=Prefer not to answer	1 -> 1 0 -> 0 -1 -> NA -3 -> NA					Yes		Yes	Heritability < 2*SE above 0
Leg pain when standing still or sitting	5452	100349	1=Yes 0=No -1=Do not know -3=Prefer not to answer	1 -> 1 0 -> 0 -1 -> NA -3 -> NA					No	Branching question from 4728	No
Leg pain in calf/calves	5463	100349	1=Yes 0=No -1=Do not know -3=Prefer not to answer	1 -> 1 0 -> 0 -1 -> NA -3 -> NA					No	Branching question from 4728	No
Leg pain when walking uphill or hurrying	5474	100349	1=Yes 0=No -1=Do not know -3=Prefer not to answer	1 -> 1 0 -> 0 -1 -> NA -3 -> NA					No	Branching question from 4728	No
Leg pain when walking normally, level ground	5485	100349	1=Yes 0=No -1=Do not know -3=Prefer not to answer	1 -> 1 0 -> 0 -1 -> NA -3 -> NA					No	Branching question from 4728	No
