## Supplementary Tables for "Identification and characterization of genetic risk shared across 24 chronic pain conditions in the UK Biobank": SupplementaryTable2_SouthAsianDemographics.csv

### Sheet: S2
Table S2 Demographics for South Asians
Condition	Cases	Controls	Sample	Prevalence	h2SNP (S.E.)
arth	1161	2508	0.316	3669	0.33 (0.2168)
back	2198	1831	0.546	4029	0.2037 (0.1757)
chDs	1411	4744	0.229	6155	0.2642 (0.1294)
enth	544	2642	0.171	3186	0.1419 (0.293)
gast	998	2573	0.279	3571	0.3598 (0.2327)
hdch	703	4569	0.133	5272	-0.0464 (0.2309)
kneA	704	2744	0.204	3448	0.1909 (0.2549)
kneP	1300	4992	0.207	6292	-0.092 (0.1479)
legP	1547	2406	0.391	3953	0.1292 (0.1784)
neck	1318	4971	0.21	6289	-0.0088 (0.1403)
h2SNP is SNP heritability, variance in the phenotype explained by variance in genotypes (SNPs). S.E. is standard error.
