## Supplementary Tables for "Identification and characterization of genetic risk shared across 24 chronic pain conditions in the UK Biobank": SupplementaryTable3_FUMAparameters.csv

### Sheet: S3
Table S3 FUMA parameters
Parameter	Value
Lead SNP P-value	5e-08
P-value cutoff	0.05
R2 threshold for independent significant SNPs	0.6
Second R2 threshold	0.1
Reference panel population	UKB release 2b European
Non-GWAS tagged SNPs	yes
Minor allele frequency	0.01
Maximum distance between LD blocks to merge into a locus	250kb
Gene mapping	Positional; eQTL; chromatin interactions
Distance from gene start/stop site to map SNPs	10kb
MHS region excluded from annotation	yes
MAGMA gene expression analysis repository	GTEx v.8
