## Supplementary Tables for "Identification and characterization of genetic risk shared across 24 chronic pain conditions in the UK Biobank": SupplementaryTable4 _F1_IndependentSignificantSNPs.csv

No	GenomicLocus	uniqID	rsID	chr	pos	p	nSNPs	nGWASSNPs
1	1	2:211247567:C:G	rs2219428	2	211247567	1.09E-08	119	103
2	2	3:49907111:A:C	rs6446187	3	49907111	4.30E-09	289	249
3	3	3:76788562:A:G	rs174811	3	76788562	1.25E-08	84	73
4	4	4:140858717:C:T	rs769668	4	140858717	4.95E-08	48	43
5	5	5:30863015:A:G	rs4502841	5	30863015	3.33E-09	2	2
6	6	6:33661091:A:G	rs3818528	6	33661091	1.07E-08	10	9
7	6	6:33707599:C:T	rs482786	6	33707599	4.54E-10	54	48
8	6	6:33775446:A:G	rs1547668	6	33775446	3.11E-09	56	50
9	6	6:33791515:C:T	rs767896	6	33791515	4.23E-10	7	7
10	6	6:33794215:A:G	rs11751591	6	33794215	1.50E-08	3	3
11	6	6:33801510:A:G	rs12055409	6	33801510	8.75E-09	3	3
12	6	6:33804547:C:T	rs11751469	6	33804547	5.43E-10	39	36
13	7	6:34595543:C:T	rs2263329	6	34595543	2.79E-08	301	39
14	8	7:113901132:A:C	rs6961970	7	113901132	1.84E-09	77	65
15	8	7:114010651:C:T	rs11505922	7	114010651	4.35E-09	24	24
16	8	7:114029863:A:G	rs10953758	7	114029863	9.36E-12	48	46
17	8	7:114060663:A:T	rs10228350	7	114060663	6.55E-13	38	28
18	8	7:114194615:G:T	rs1859100	7	114194615	6.77E-12	49	30
19	8	7:114211447:A:G	rs10269986	7	114211447	7.44E-10	31	20
20	8	7:114294942:C:T	rs10250103	7	114294942	8.26E-09	77	73
21	9	8:113300930:A:G	rs28453001	8	113300930	4.01E-08	313	283
22	10	12:15359241:A:T	rs7303854	12	15359241	4.96E-10	174	156
23	11	13:53915933:A:G	rs2587363	13	53915933	4.39E-10	43	36
24	12	16:71493214:A:G	rs55697235	16	71493214	9.63E-09	1	1
25	13	17:50298441:A:C	rs12937096	17	50298441	9.90E-12	165	149
26	14	18:5871148:A:G	rs6506342	18	5871148	3.99E-09	10	7
27	14	18:5872442:G:T	rs3936100	18	5872442	1.53E-08	6	4
28	14	18:5889765:A:G	rs7190	18	5889765	4.98E-08	1	1
29	15	18:35138110:G:T	rs11877758	18	35138110	3.35E-09	54	20
30	16	18:50364508:C:T	rs34486623	18	50364508	2.11E-10	167	138
31	16	18:50549809:C:T	rs8097318	18	50549809	2.63E-09	159	131
32	16	18:50776391:C:T	rs17410557	18	50776391	3.53E-08	195	72
33	16	18:50907081:C:T	rs60658082	18	50907081	1.67E-08	469	375
