## Supplementary Tables for "Identification and characterization of genetic risk shared across 24 chronic pain conditions in the UK Biobank": SupplementaryTable6_F1_REVIGO.xlsx

### Sheet: Sheet2
Term ID	Gene Name	Pathway	Frequency	log10 pvalue	Uniqueness	Dispensability
GO:0033563	DCC	dorsal/ventral axon guidance	0.0001	-12.1618	0.83	0.05		Legend:
GO:0038007	DCC	netrin-activated signaling pathway	0.0006	-12.1618	0.92	0.03		Frequency	percentage of proteins assigned to the GO term in the reference database (UniProt, Homo Sapiens)
GO:0098609	DCC	cell-cell adhesion	0.0296	-12.1618	1	0		Uniqueness	the extent to which a term is semantically dissimilar to others
GO:0099170	DCC	postsynaptic modulation of chemical synaptic transmission	0.0008	-12.1618	0.96	0.03		Dispensability	the extent to which a term is semantically similar to others
GO:1901214	DCC	regulation of neuron death	0.0173	-12.1618	0.98	0
GO:0006357	FOXP2	regulation of transcription by RNA polymerase II	0.1445	-10.446	0.94	0.37
GO:0021758	FOXP2	putamen development	0.0001	-10.446	0.93	0.2
GO:0007264	RERG	small GTPase mediated signal transduction	0.0148	-8.4009	0.91	0.17
GO:0030308	RERG	negative regulation of cell growth	0.0103	-8.4009	0.93	0.04
GO:0040011	IP6K3	locomotion	0.0688	-8.3475	1	0
GO:0009306	MON1A	protein secretion	0.0063	-8.1863	0.97	0.01
GO:0016192	MON1A	vesicle-mediated transport	0.075	-8.1863	0.97	0.35
GO:0050790	MON1A	regulation of catalytic activity	0.1313	-8.1863	0.96	0.4
GO:0000381	RBM5	regulation of alternative mRNA splicing, via spliceosome	0.0034	-8.069	0.96	0.04
GO:0006952	MST1R	defense response	0.0786	-8.0611	0.93	0.48
GO:0007169	MST1R	transmembrane receptor protein tyrosine kinase signaling pathway	0.0227	-8.0611	0.9	0.34
GO:0007275	MST1R	multicellular organism development	0.2528	-8.0611	0.92	0.39
GO:0007338	MST1R	single fertilization	0.008	-8.0611	1	0
GO:0009615	MST1R	response to virus	0.0188	-8.0611	0.94	0.27
GO:0016477	MST1R	cell migration	0.0486	-8.0611	0.95	0.41
GO:0038145	MST1R	macrophage colony-stimulating factor signaling pathway	0.0002	-8.0611	0.89	0.24
GO:0051897	MST1R	positive regulation of protein kinase B signaling	0.0061	-8.0611	0.94	0.23
GO:0120163	IP6K1	negative regulation of cold-induced thermogenesis	0.0027	-7.8703	0.93	0.17
GO:0051603	RNF123	proteolysis involved in cellular protein catabolic process	0.0345	-7.776	0.93	0.01
GO:0021637	SEMA3F	trigeminal nerve structural organization	0.0003	-7.6062	0.92	0.23
GO:0021675	SEMA3F	nerve development	0.0046	-7.6062	0.91	0.28
GO:0030335	SEMA3F	positive regulation of cell migration	0.0291	-7.6062	0.96	0.05
GO:0061549	SEMA3F	sympathetic ganglion development	0.0005	-7.6062	0.92	0.22
GO:0071526	SEMA3F	semaphorin-plexin signaling pathway	0.0023	-7.6062	0.92	0.39
GO:0097490	SEMA3F	sympathetic neuron projection extension	0.0002	-7.6062	0.9	0.41
GO:0097491	SEMA3F	sympathetic neuron projection guidance	0.0002	-7.6062	0.83	0.49
GO:0035978	MST1	histone H2A-S139 phosphorylation	0.0001	-7.4526	0.96	0.22
GO:0045721	MST1	negative regulation of gluconeogenesis	0.001	-7.4526	0.94	0.23
GO:0046425	MST1	regulation of receptor signaling pathway via JAK-STAT	0.004	-7.4526	0.95	0.29
GO:2000479	MST1	regulation of cAMP-dependent protein kinase activity	0.0011	-7.4526	0.96	0.13
GO:0006974	TRAIP	cellular response to DNA damage stimulus	0.0402	-7.1696	0.92	0.18
GO:0010804	TRAIP	negative regulation of tumor necrosis factor-mediated signaling pathway	0.0014	-7.1696	0.93	0.26
GO:0031297	TRAIP	replication fork processing	0.0023	-7.1696	0.94	0.44
GO:0032088	TRAIP	negative regulation of NF-kappaB transcription factor activity	0.005	-7.1696	0.94	0.24
GO:0032688	TRAIP	negative regulation of interferon-beta production	0.0007	-7.1696	0.94	0.42
GO:0106300	TRAIP	protein-DNA covalent cross-linking repair	0.0004	-7.1696	0.9	0.41
GO:0005975	LANCL1	carbohydrate metabolic process	0.0263	-6.4928	0.96	0.16
GO:0007186	LANCL1	G protein-coupled receptor signaling pathway	0.0683	-6.4928	0.9	0.28
GO:0000902	PTPRO	cell morphogenesis	0.0379	-5.5714	0.91	0.32
GO:0003093	PTPRO	regulation of glomerular filtration	0.0006	-5.5714	0.93	0.24
GO:0006470	PTPRO	protein dephosphorylation	0.0121	-5.5714	0.94	0.35
GO:0010812	PTPRO	negative regulation of cell-substrate adhesion	0.0034	-5.5714	0.95	0.19
GO:0030032	PTPRO	lamellipodium assembly	0.002	-5.5714	0.96	0.34
GO:0032835	PTPRO	glomerulus development	0.0031	-5.5714	0.93	0.15
GO:0036060	PTPRO	slit diaphragm assembly	0.0001	-5.5714	0.98	0.09
GO:0050807	PTPRO	regulation of synapse organization	0.0115	-5.5714	0.94	0.4
GO:0090090	PTPRO	negative regulation of canonical Wnt signaling pathway	0.0077	-5.5714	0.92	0.44
GO:0090260	PTPRO	negative regulation of retinal ganglion cell axon guidance	0.0001	-5.5714	0.94	0.43
GO:0000050	CPS1	urea cycle	0.0006	-5.2634	0.94	0.32
GO:0006207	CPS1	de novo' pyrimidine nucleobase biosynthetic process	0.0003	-5.2634	0.94	0.29
GO:0006807	CPS1	nitrogen compound metabolic process	0.3631	-5.2634	0.96	0.21
GO:0007494	CPS1	midgut development	0.0006	-5.2634	0.94	0.17
GO:0009410	CPS1	response to xenobiotic stimulus	0.0225	-5.2634	0.91	0.29
GO:0009636	CPS1	response to toxic substance	0.013	-5.2634	0.92	0.22
GO:0010043	CPS1	response to zinc ion	0.003	-5.2634	0.92	0.49
GO:0014075	CPS1	response to amine	0.0024	-5.2634	0.91	0.38
GO:0019433	CPS1	triglyceride catabolic process	0.0011	-5.2634	0.96	0.43
GO:0032094	CPS1	response to food	0.0013	-5.2634	0.92	0.33
GO:0044344	CPS1	cellular response to fibroblast growth factor stimulus	0.0043	-5.2634	0.9	0.42
GO:0046209	CPS1	nitric oxide metabolic process	0.0011	-5.2634	0.97	0.13
GO:0050667	CPS1	homocysteine metabolic process	0.0006	-5.2634	0.95	0.17
GO:0055081	CPS1	anion homeostasis	0.0022	-5.2634	0.97	0.21
GO:0060416	CPS1	response to growth hormone	0.0018	-5.2634	0.9	0.49
GO:0070365	CPS1	hepatocyte differentiation	0.0007	-5.2634	0.93	0.29
GO:0070409	CPS1	carbamoyl phosphate biosynthetic process	0.0001	-5.2634	0.94	0.1
GO:0071242	CPS1	cellular response to ammonium ion	0.0003	-5.2634	0.91	0.16
GO:0071400	CPS1	cellular response to oleic acid	0.0002	-5.2634	0.92	0.4
GO:0071548	CPS1	response to dexamethasone	0.0023	-5.2634	0.91	0.15
GO:0006998	LEMD2	nuclear envelope organization	0.0032	-5.0583	0.98	0.12
GO:0030514	LEMD2	negative regulation of BMP signaling pathway	0.0031	-5.0583	0.92	0.47
GO:0035914	LEMD2	skeletal muscle cell differentiation	0.0027	-5.0583	0.92	0.33
GO:0060914	LEMD2	heart formation	0.0009	-5.0583	0.92	0.36
GO:0071168	LEMD2	protein localization to chromatin	0.0014	-5.0583	0.98	0.34
GO:0007420	AMIGO3	brain development	0.0419	-4.8335	0.89	0.46
GO:0009298	GMPPB	GDP-mannose biosynthetic process	0.0002	-4.8335	0.94	0.43
GO:0050773	CSMD3	regulation of dendrite development	0.0055	-4.4276	0.96	0.37

### Sheet: Sheet3
GO:0006396	RNA processing	0.0475		NaN	0.9	0.42
GO:0006396	RNA processing	0.0475		NaN	0.9	0.42
GO:0006909	phagocytosis	0.0141		NaN	0.97	0.16
GO:0006915	apoptotic process	0.0508		NaN	0.99	0.01
GO:0007165	signal transduction	0.2659		NaN	0.88	0.32
GO:0008285	negative regulation of cell population proliferation	0.0395		NaN	0.92	0.22
GO:0043647	inositol phosphate metabolic process	0.0023		NaN	0.89	0.37
GO:0016567	protein ubiquitination	0.038		NaN	0.9	0.26
