## Supplementary Tables for "Identification and characterization of genetic risk shared across 24 chronic pain conditions in the UK Biobank": SupplementaryTable7_F1_MAGMAGeneSetAnalysis.csv

Gene Set	N genes	Beta	Beta STD	SE	P	Pbonferroni
GO_bp:go_learned_vocalization_behavior_or_vocal_learning	10	1.4905	0.034425	0.31195	8.93E-07	0.0138277953
GO_bp:go_mechanosensory_behavior	15	1.0727	0.030339	0.25818	1.64E-05	0.253380176
GO_bp:go_regulation_of_inositol_1_4_5_trisphosphate_sensitive_calcium_release_channel_activity	5	1.5801	0.025809	0.38118	1.71E-05	0.264078048
GO_cc:go_neuron_projection	1227	0.10776	0.026659	0.026386	2.22E-05	0.343979076
GO_bp:go_striatum_development	18	0.94713	0.029343	0.24032	4.07E-05	0.630448244
GO_cc:go_neuron_part	1620	0.089834	0.025248	0.023183	5.35E-05	0.82865988
GO_bp:go_positive_regulation_of_rna_biosynthetic_process	1517	0.090636	0.024724	0.023619	6.24E-05	0.965657415
GO_cc:go_somatodendritic_compartment	777	0.12475	0.024872	0.032561	6.40E-05	0.990839648
GO_bp:go_positive_regulation_of_biosynthetic_process	1858	0.081534	0.02437	0.021412	7.03E-05	1
GO_bp:go_axo_dendritic_transport	61	0.40311	0.022964	0.10846	1.01E-04	1
