## Supplementary Tables for "Identification and characterization of genetic risk shared across 24 chronic pain conditions in the UK Biobank": SupplementaryTable9_F2_IndependentSignificantSNPs.csv

No	GenomicLocus	uniqID	rsID	chr	pos	p	nSNPs	nGWASSNPs
1	1	1:98327133:A:C	rs75641275	1	98327133	4.94E-08	191	171
2	2	9:4282942:G:T	rs3892354	9	4282942	1.95E-09	23	20
3	3	9:116881604:A:G	rs1077140	9	116881604	6.43E-10	6	1
4	3	9:116901926:A:G	rs1017360	9	116901926	5.70E-09	1	1
5	3	9:116941233:C:G	rs4978570	9	116941233	2.17E-10	10	4
6	4	15:52348449:C:T	rs72732974	15	52348449	1.96E-08	9	5
7	5	19:10744807:C:T	rs62129987	19	10744807	1.10E-09	80	64
