## Supplementary Tables for "Identification and characterization of genetic risk shared across 24 chronic pain conditions in the UK Biobank": SupplementaryTable10_F2_MappedGenes.csv

ensg	symbol	chr	start	end	strand	type	entrezID	HUGO	pLI	ncRVIS	posMapSNPs	posMapMaxCADD	eqtlMapSNPs	eqtlMapminP	eqtlMapminQ	eqtlMapts	eqtlDirection	ciMap	ciMapts	minGwasP	IndSigSNPs	GenomicLocus
ENSG00000117519	CNN3	1	95362507	95392834	-1	protein_coding	1266	CNN3	0.8643705128	NA	0	0	0	NA	NA	NA	NA	Yes	IMR90:Mesendoderm	4.94E-08	rs75641275	1
ENSG00000172339	ALG14	1	95439963	95538501	-1	protein_coding	199857	ALG14	0.0008326608469	0.123736396	0	0	0	NA	NA	NA	NA	Yes	Left_Ventricle:IMR90:Mesenchymal_Stem_Cell:Mesendoderm:hESC	4.94E-08	rs75641275	1
ENSG00000122481	RWDD3	1	95699711	95712781	1	protein_coding	25950	RWDD3	1.52E-06	NA	0	0	0	NA	NA	NA	NA	Yes	Hippocampus:Liver:IMR90:Mesenchymal_Stem_Cell:Mesendoderm:Trophoblast-like_Cell:hESC	4.94E-08	rs75641275	1
ENSG00000237435	RP11-147C23.1	1	96403457	96488436	1	protein_coding	102723661	LOC102723661	NA	NA	0	0	0	NA	NA	NA	NA	Yes	Aorta:Left_Ventricle:Liver:GM12878:IMR90:Mesenchymal_Stem_Cell:Mesendoderm:Neural_Progenitor_Cell:Trophoblast-like_Cell:hESC	4.94E-08	rs75641275	1
ENSG00000117569	PTBP2	1	97187221	97289294	1	protein_coding	58155	PTBP2	0.9926934292	-0.165757152	0	0	0	NA	NA	NA	NA	Yes	Adult_Cortex:Fetal_Cortex:Left_Ventricle:IMR90:Mesenchymal_Stem_Cell:Mesendoderm:hESC	4.94E-08	rs75641275	1
ENSG00000188641	DPYD	1	97543299	98386605	-1	protein_coding	1806	DPYD	4.19E-09	0.587602161	2	21.3	189	4.20E-43	0	eQTLcatalogue/Alasoo_2018_ge_macrophage_naive:eQTLcatalogue/Alasoo_2018_ge_macrophage_Salmonella:PsychENCODE_eQTLs:eQTLGen_cis_eQTLs:GTEx/v8/Esophagus_Mucosa:GTEx/v8/Skin_Not_Sun_Exposed_Suprapubic:GTEx/v8/Skin_Sun_Exposed_Lower_leg:GTEx/v7/Breast_Mammary_Tissue:GTEx/v7/Esophagus_Mucosa:GTEx/v7/Skin_Not_Sun_Exposed_Suprapubic	-	Yes	Adult_Cortex:Fetal_Cortex:Aorta:Hippocampus:Left_Ventricle:Liver:GM12878:IMR90:Mesenchymal_Stem_Cell:Mesendoderm:Neural_Progenitor_Cell:Trophoblast-like_Cell:hESC	4.94E-08	rs75641275	1
ENSG00000162627	SNX7	1	99127236	99226056	1	protein_coding	51375	SNX7	2.88E-02	NA	0	0	3	9.21E-06	0.0460446	eQTLcatalogue/CEDAR_T-cell_CD8	-	Yes	Adult_Cortex:Fetal_Cortex:Aorta:IMR90:Mesenchymal_Stem_Cell:Mesendoderm:hESC	4.94E-08	rs75641275	1
ENSG00000117598	LPPR5	1	99355806	99470588	-1	protein_coding	163404	PLPPR5	0.9598981174	NA	0	0	0	NA	NA	NA	NA	Yes	IMR90:Mesenchymal_Stem_Cell:Mesendoderm:hESC	4.94E-08	rs75641275	1
ENSG00000117600	LPPR4	1	99729509	99775146	1	protein_coding	9890	PLPPR4	0.9726160879	NA	0	0	0	NA	NA	NA	NA	Yes	Mesenchymal_Stem_Cell	1.68E-07	rs75641275	1
ENSG00000099260	PALMD	1	100111499	100160097	1	protein_coding	54873	PALMD	3.70E-02	-0.712351447	0	0	0	NA	NA	NA	NA	Yes	IMR90:Mesendoderm	8.31E-08	rs75641275	1
ENSG00000156876	SASS6	1	100549119	100598511	-1	protein_coding	163786	SASS6	5.00E-05	-0.095647021	0	0	0	NA	NA	NA	NA	Yes	IMR90	1.68E-07	rs75641275	1
ENSG00000122435	TRMT13	1	100598706	100616053	1	protein_coding	54482	TRMT13	2.93E-05	-0.527541096	0	0	0	NA	NA	NA	NA	Yes	IMR90	1.68E-07	rs75641275	1
ENSG00000269175	AC093157.1	1	101455761	101457653	1	protein_coding	NA	NA	NA	NA	0	0	0	NA	NA	NA	NA	Yes	IMR90	8.31E-08	rs75641275	1
ENSG00000113088	GZMK	5	54320081	54330398	1	protein_coding	3003	GZMK	5.69E-04	0.93574323	0	0	2	2.60E-06	0.0191014975	eQTLGen_trans_eQTLs	-	No	NA	1.37E-09	rs62129987	5
ENSG00000085719	CPNE3	8	87497059	87573726	1	protein_coding	8895	CPNE3	5.16E-13	0.924439197	0	0	2	1.86E-07	0.001805706031	eQTLGen_trans_eQTLs	-	No	NA	1.37E-09	rs62129987	5
ENSG00000080608	KIAA0020	9	2720469	2844241	-1	protein_coding	9933	KIAA0020	1.66E-14	0.234294961	0	0	0	NA	NA	NA	NA	Yes	IMR90:Mesenchymal_Stem_Cell:Mesendoderm:Neural_Progenitor_Cell:Trophoblast-like_Cell:hESC	1.95E-09	rs3892354	2
ENSG00000080298	RFX3	9	3218297	3526004	-1	protein_coding	5991	RFX3	1.00E+00	-0.894416966	0	0	0	NA	NA	NA	NA	Yes	Fetal_Cortex:IMR90:Mesenchymal_Stem_Cell:Mesendoderm	1.95E-09	rs3892354	2
ENSG00000203286	AL365202.1	9	3452305	3469181	-1	protein_coding	NA	NA	NA	NA	0	0	0	NA	NA	NA	NA	Yes	Left_Ventricle:GM12878:IMR90:Mesenchymal_Stem_Cell:Mesendoderm:Neural_Progenitor_Cell:Trophoblast-like_Cell:hESC	1.95E-09	rs3892354	2
ENSG00000107249	GLIS3	9	3824127	4348392	-1	protein_coding	169792	GLIS3	1.01E-04	-0.548104382	6	17.12	14	5.17E-06	0.00857	GTEx/v8/Thyroid	#ERROR!	Yes	Liver:IMR90:Mesenchymal_Stem_Cell:Mesendoderm:Trophoblast-like_Cell:hESC	1.95E-09	rs3892354	2
ENSG00000106993	CDC37L1	9	4679559	4708398	1	protein_coding	55664	CDC37L1	0.9356010457	0.622466456	0	0	0	NA	NA	NA	NA	Yes	Liver:IMR90:Mesendoderm:hESC	1.95E-09	rs3892354	2
ENSG00000120217	CD274	9	5450503	5470566	1	protein_coding	29126	CD274	0.004681602793	-0.173702799	0	0	0	NA	NA	NA	NA	Yes	hESC	1.95E-09	rs3892354	2
ENSG00000148229	POLE3	9	116169515	116172952	-1	protein_coding	54107	POLE3	7.77E-02	-0.361705688	0	0	0	NA	NA	NA	NA	Yes	Fetal_Cortex	NA	rs4978570	3
ENSG00000157653	C9orf43	9	116172334	116191964	1	protein_coding	257169	C9orf43	3.00E-08	0.300011105	0	0	0	NA	NA	NA	NA	Yes	Fetal_Cortex	NA	rs4978570	3
ENSG00000106927	AMBP	9	116822407	116840752	-1	protein_coding	259	AMBP	4.48E-10	0.448793926	0	0	0	NA	NA	NA	NA	Yes	Spleen:IMR90	2.17E-10	rs1077140:rs1017360:rs4978570	3
ENSG00000136883	KIF12	9	116848406	116861507	-1	protein_coding	113220	KIF12	1.78E-05	-0.602357493	0	0	0	NA	NA	NA	NA	Yes	Spleen:IMR90	2.17E-10	rs1077140:rs1017360:rs4978570	3
ENSG00000196739	COL27A1	9	116917840	117074791	1	protein_coding	85301	COL27A1	0.9999993607	0.703305042	1	13.16	11	4.68E-14	0	eQTLcatalogue/TwinsUK_ge_LCL:eQTLGen_cis_eQTLs:BIOSQTL/BIOS_eQTL_geneLevel:CMC_SVA_cis:GTEx/v8/Artery_Tibial:GTEx/v8/Colon_Sigmoid:GTEx/v8/Colon_Transverse:GTEx/v8/Esophagus_Mucosa:GTEx/v8/Nerve_Tibial:GTEx/v8/Cells_Cultured_fibroblasts:GTEx/v8/Skin_Not_Sun_Exposed_Suprapubic:GTEx/v8/Skin_Sun_Exposed_Lower_leg:GTEx/v8/Stomach:GTEx/v7/Nerve_Tibial:GTEx/v7/Cells_Transformed_fibroblasts:GTEx/v7/Skin…	-	Yes	IMR90	2.17E-10	rs4978570;rs1017360	3
ENSG00000229314	ORM1	9	117085336	117088755	1	protein_coding	5004	ORM1	0.1323575107	-0.295099542	0	0	4	4.25E-07	0.001353188334	eQTLGen_cis_eQTLs:BIOSQTL/BIOS_eQTL_geneLevel	#ERROR!	No	NA	2.17E-10	rs4978570	3
ENSG00000228278	ORM2	9	117092149	117095532	1	protein_coding	5005	ORM2	0.005043483606	-0.268282021	0	0	4	4.02E-05	0.02420587968	BIOSQTL/BIOS_eQTL_geneLevel	#ERROR!	No	NA	2.17E-10	rs4978570	3
ENSG00000255302	EID1	15	49170083	49172380	1	protein_coding	23741	EID1	0.6453552097	-1.033110126	0	0	0	NA	NA	NA	NA	Yes	IMR90	7.48E-07	rs72732974	4
ENSG00000138593	SECISBP2L	15	49280673	49338760	-1	protein_coding	9728	SECISBP2L	0.1017130516	-0.941287298	0	0	0	NA	NA	NA	NA	Yes	IMR90	NA	rs72732974	4
ENSG00000186417	GLDN	15	51633826	51700210	1	protein_coding	342035	GLDN	1.79E-11	-0.637627589	0	0	8	4.08E-05	1.04E-11	CMC_SVA_cis:GTEx/v8/Artery_Tibial:GTEx/v8/Pancreas	-	No	NA	1.96E-08	rs72732974	4
ENSG00000104093	DMXL2	15	51739908	51915030	-1	protein_coding	23312	DMXL2	0.9999999994	-0.481159683	0	0	8	3.33E-07	3.71E-50	eQTLGen_cis_eQTLs:GTEx/v8/Artery_Aorta:GTEx/v8/Artery_Tibial:GTEx/v8/Heart_Atrial_Appendage:GTEx/v8/Muscle_Skeletal:GTEx/v8/Nerve_Tibial:GTEx/v8/Skin_Sun_Exposed_Lower_leg:GTEx/v7/Artery_Tibial:GTEx/v7/Heart_Atrial_Appendage:GTEx/v7/Muscle_Skeletal:GTEx/v7/Nerve_Tibial:GTEx/v6/Artery_Tibial:GTEx/v6/Nerve_Tibial	-	Yes	Adult_Cortex:Fetal_Cortex:IMR90:Mesenchymal_Stem_Cell	1.96E-08	rs72732974	4
ENSG00000104112	SCG3	15	51973550	52013223	1	protein_coding	29106	SCG3	0.2675238932	0.348346553	0	0	9	7.63E-08	1.46E-19	eQTLcatalogue/Fairfax_2014_IFN24:PsychENCODE_eQTLs:GTEx/v8/Brain_Cerebellar_Hemisphere:GTEx/v8/Brain_Cerebellum:GTEx/v8/Nerve_Tibial:GTEx/v8/Testis:GTEx/v7/Brain_Cerebellar_Hemisphere:GTEx/v7/Testis:GTEx/v6/Brain_Cerebellum:GTEx/v6/Testis	-	Yes	Adult_Cortex:Fetal_Cortex:Aorta:Left_Ventricle:Liver:Pancreas:GM12878:IMR90:Mesenchymal_Stem_Cell:Mesendoderm:Neural_Progenitor_Cell:Trophoblast-like_Cell:hESC	1.96E-08	rs72732974	4
ENSG00000140280	LYSMD2	15	52015208	52043782	-1	protein_coding	256586	LYSMD2	0.2566486237	-0.111291195	0	0	8	1.09E-06	1.65E-58	GTEx/v8/Muscle_Skeletal:GTEx/v7/Muscle_Skeletal	#ERROR!	Yes	GM12878:IMR90:Mesenchymal_Stem_Cell:Mesendoderm:Trophoblast-like_Cell:hESC	1.96E-08	rs72732974	4
ENSG00000128872	TMOD2	15	52043758	52108565	1	protein_coding	29767	TMOD2	0.1384076912	-1.354459848	0	0	9	3.91E-63	0	eQTLGen_cis_eQTLs:BIOSQTL/BIOS_eQTL_geneLevel:GTEx/v8/Whole_Blood:GTEx/v8/Colon_Transverse	-	Yes	GM12878:IMR90:Mesenchymal_Stem_Cell:Mesendoderm:Trophoblast-like_Cell:hESC	1.96E-08	rs72732974	4
ENSG00000138594	TMOD3	15	52121825	52239492	1	protein_coding	29766	TMOD3	0.8046456521	-0.662943051	0	0	7	2.01E-24	4.35E-20	PsychENCODE_eQTLs:xQTLServer_eQTLs:GTEx/v8/Skin_Not_Sun_Exposed_Suprapubic	#ERROR!	Yes	Aorta:Left_Ventricle:Liver:GM12878:IMR90:Mesenchymal_Stem_Cell:Mesendoderm:Trophoblast-like_Cell:hESC	1.96E-08	rs72732974	4
ENSG00000166477	LEO1	15	52230222	52264003	-1	protein_coding	123169	LEO1	1.00E+00	-0.235428673	0	0	2	3.09E-05	0.048041	GTEx/v7/Whole_Blood	#ERROR!	Yes	Left_Ventricle:Liver:GM12878:IMR90:Mesenchymal_Stem_Cell:Mesendoderm:Trophoblast-like_Cell:hESC	4.34E-08	rs72732974	4
ENSG00000069956	MAPK6	15	52244303	52358462	1	protein_coding	5597	MAPK6	0.5331463587	-0.902162145	1	23.5	5	6.12E-06	8.97E-06	GTEx/v8/Thyroid	#ERROR!	Yes	Left_Ventricle:Liver:GM12878:IMR90:Mesenchymal_Stem_Cell:Mesendoderm:Trophoblast-like_Cell:hESC	1.96E-08	rs72732974	4
ENSG00000137875	BCL2L10	15	52401460	52404972	-1	protein_coding	10017	BCL2L10	3.88E-04	0.603468166	0	0	0	NA	NA	NA	NA	Yes	Liver:GM12878:IMR90:Mesenchymal_Stem_Cell:Mesendoderm:hESC	1.96E-08	rs72732974	4
ENSG00000069966	GNB5	15	52413117	52483566	-1	protein_coding	10681	GNB5	0.001442928541	0.376964928	0	0	7	1.87E-15	0	eQTLGen_cis_eQTLs	-	Yes	GM12878:IMR90:Mesenchymal_Stem_Cell	1.96E-08	rs72732974	4
ENSG00000197535	MYO5A	15	52599480	52821247	-1	protein_coding	4644	MYO5A	9.92E-01	1.180775463	0	0	7	1.06E-23	0	eQTLcatalogue/TwinsUK_ge_fat:eQTLGen_cis_eQTLs	#ERROR!	No	NA	1.96E-08	rs72732974	4
ENSG00000128989	ARPP19	15	52839242	52862080	-1	protein_coding	10776	ARPP19	2.70E-01	0.560897384	0	0	0	NA	NA	NA	NA	Yes	IMR90	7.30E-07	rs72732974	4
ENSG00000047346	FAM214A	15	52873514	53002014	-1	protein_coding	56204	FAM214A	9.67E-01	-0.517950235	0	0	6	5.12E-06	0.0137377	GTEx/v7/Heart_Left_Ventricle	-	Yes	Promoter_anchored_loops	1.96E-08	rs72732974	4
ENSG00000127445	PIN1	19	9945933	9960358	1	protein_coding	5300	PIN1	0.340906809	-0.489585178	0	0	61	1.25E-05	0.0322332879	BRAINEAC/OCTX:BRAINEAC/THAL	NA	No	NA	1.33E-09	rs62129987	5
ENSG00000105088	OLFM2	19	9964394	10047228	-1	protein_coding	93145	OLFM2	9.65E-01	NA	0	0	0	NA	NA	NA	NA	Yes	Adult_Cortex	1.79E-09	rs62129987	5
ENSG00000105364	MRPL4	19	10362577	10370721	1	protein_coding	51073	MRPL4	1.13E-07	0.262339703	0	0	11	1.07E-06	0.003285609398	eQTLGen_cis_eQTLs	-	Yes	Adult_Cortex	1.42E-09	rs62129987	5
ENSG00000090339	ICAM1	19	10381511	10397291	1	protein_coding	3383	ICAM1	0.1177973212	-0.071896009	0	0	47	5.75E-09	3.88E-05	eQTLGen_cis_eQTLs	-	No	NA	1.33E-09	rs62129987	5
ENSG00000105371	ICAM4	19	10397643	10399198	1	protein_coding	3386	ICAM4	1.53E-05	-0.287199811	0	0	2	2.14E-07	0.00106777	eQTLcatalogue/Lepik_2017_ge_blood	#ERROR!	Yes	Adult_Cortex	1.33E-09	rs62129987	5
ENSG00000220201	ZGLP1	19	10415479	10420556	-1	protein_coding	100125288	ZGLP1	0.4375045242	-0.724181991	0	0	16	3.27E-06	0.0163709	eQTLcatalogue/Lepik_2017_ge_blood:BRAINEAC/THAL	#ERROR!	No	NA	1.42E-09	rs62129987	5
ENSG00000267673	FDX1L	19	10416103	10426691	-1	protein_coding	112812	FDX1L	0.003189350642	-0.349448853	0	0	13	0.0001040797283	0.02307100644	BRAINEAC/THAL	NA	No	NA	1.42E-09	rs62129987	5
ENSG00000167807	CTD-2369P2.10	19	10416103	10426685	-1	protein_coding	NA	NA	NA	NA	0	0	13	0.0001040797283	0.02307100644	BRAINEAC/THAL	NA	No	NA	1.42E-09	rs62129987	5
ENSG00000065989	PDE4A	19	10527449	10580305	1	protein_coding	5141	PDE4A	0.9764176365	NA	0	0	59	3.76E-10	0	eQTLGen_cis_eQTLs:BIOSQTL/BIOS_eQTL_geneLevel:BRAINEAC/THAL	-	No	NA	1.10E-09	rs62129987	5
ENSG00000079999	KEAP1	19	10596796	10614417	-1	protein_coding	9817	KEAP1	2.52E-01	-0.049345802	0	0	64	1.83E-05	0.009902440867	BRAINEAC/THAL	NA	Yes	GM12878:IMR90:Mesenchymal_Stem_Cell:Trophoblast-like_Cell	1.10E-09	rs62129987	5
ENSG00000180739	S1PR5	19	10623623	10628607	-1	protein_coding	53637	S1PR5	0.05741329508	-0.598100848	0	0	64	8.93E-08	0.000446677	eQTLcatalogue/TwinsUK_ge_skin:BRAINEAC/FCTX:BRAINEAC/aveALL	#ERROR!	Yes	Adult_Cortex:GM12878:IMR90:Mesenchymal_Stem_Cell:Trophoblast-like_Cell	1.10E-09	rs62129987	5
ENSG00000130734	ATG4D	19	10654571	10664094	1	protein_coding	84971	ATG4D	0.0003239036261	NA	0	0	64	1.37E-06	0.001708452709	BRAINEAC/THAL	NA	Yes	Liver:GM12878:IMR90:Mesenchymal_Stem_Cell:Mesendoderm:Trophoblast-like_Cell:hESC	1.10E-09	rs62129987	5
ENSG00000129347	KRI1	19	10663761	10676713	-1	protein_coding	65095	KRI1	8.40E-09	-0.684287675	0	0	68	3.72E-09	1.63E-77	eQTLcatalogue/Alasoo_2018_ge_macrophage_IFNg:eQTLcatalogue/GEUVADIS_ge_LCL:CMC_SVA_cis:GTEx/v8/Whole_Blood:GTEx/v8/Lung:GTEx/v8/Muscle_Skeletal:GTEx/v8/Nerve_Tibial:GTEx/v8/Cells_Cultured_fibroblasts:GTEx/v8/Thyroid:GTEx/v7/Muscle_Skeletal:GTEx/v7/Nerve_Tibial:GTEx/v6/Muscle_Skeletal	#ERROR!	Yes	Adult_Cortex:Liver:GM12878:IMR90:Mesenchymal_Stem_Cell:Mesendoderm:Trophoblast-like_Cell:hESC	1.10E-09	rs62129987	5
ENSG00000129355	CDKN2D	19	10677138	10679735	-1	protein_coding	1032	CDKN2D	0.1472869594	NA	0	0	63	2.02E-09	1.96E-05	eQTLGen_cis_eQTLs:GTEx/v8/Esophagus_Mucosa	-	Yes	Adult_Cortex:Liver:GM12878:IMR90:Mesenchymal_Stem_Cell:Mesendoderm:Trophoblast-like_Cell:hESC	1.10E-09	rs62129987	5
ENSG00000129354	AP1M2	19	10683347	10697991	-1	protein_coding	10053	AP1M2	0.00134595248	-0.043748277	0	0	68	9.22E-38	0	eQTLcatalogue/Lepik_2017_ge_blood:eQTLGen_cis_eQTLs:BIOSQTL/BIOS_eQTL_geneLevel:GTEx/v8/Esophagus_Mucosa	#ERROR!	Yes	Left_Ventricle:Liver:GM12878:IMR90:Mesenchymal_Stem_Cell	1.10E-09	rs62129987	5
ENSG00000129353	SLC44A2	19	10713133	10755235	1	protein_coding	57153	SLC44A2	0.04146458816	-0.378860929	1	13.38	79	1.34E-239	0	eQTLcatalogue/CEDAR_neutrophil_CD15:eQTLcatalogue/Fairfax_2014_LPS24:eQTLcatalogue/Fairfax_2014_LPS2:eQTLcatalogue/Fairfax_2014_naive:eQTLcatalogue/Lepik_2017_ge_blood:PsychENCODE_eQTLs:eQTLGen_cis_eQTLs:BIOSQTL/BIOS_eQTL_geneLevel:CMC_SVA_cis:GTEx/v8/Adrenal_Gland:GTEx/v8/Whole_Blood:GTEx/v8/Esophagus_Mucosa:GTEx/v8/Muscle_Skeletal:GTEx/v8/Skin_Not_Sun_Exposed_Suprapubic:GTEx/v8/Skin_Sun_Exposed…	#ERROR!	Yes	Adult_Cortex:Fetal_Cortex:Left_Ventricle:Liver:GM12878:IMR90:Mesenchymal_Stem_Cell	1.10E-09	rs62129987	5
ENSG00000226104	AC011475.1	19	10751715	10752093	1	protein_coding	NA	NA	NA	NA	1	13.38	0	NA	NA	NA	NA	Yes	Adult_Cortex:IMR90:Mesenchymal_Stem_Cell:hESC	1.33E-09	rs62129987	5
ENSG00000129351	ILF3	19	10764937	10803093	1	protein_coding	3609	ILF3	0.9999968306	-0.897292942	0	0	66	1.00E-07	0.0003455207941	eQTLcatalogue/BLUEPRINT_ge_neutrophil:eQTLGen_cis_eQTLs:GTEx/v8/Esophagus_Muscularis:GTEx/v8/Heart_Atrial_Appendage:GTEx/v8/Skin_Sun_Exposed_Lower_leg:GTEx/v7/Esophagus_Muscularis:GTEx/v7/Skin_Sun_Exposed_Lower_leg:GTEx/v7/Stomach	-	Yes	Adult_Cortex:Fetal_Cortex:IMR90:Mesenchymal_Stem_Cell:hESC	1.10E-09	rs62129987	5
ENSG00000213339	QTRT1	19	10812106	10824113	1	protein_coding	81890	QTRT1	2.23E-04	-0.342791499	0	0	64	1.30E-06	0.003978520869	eQTLGen_cis_eQTLs:BRAINEAC/THAL	-	No	NA	1.10E-09	rs62129987	5
ENSG00000079805	DNM2	19	10828755	10944164	1	protein_coding	1785	DNM2	1.00E+00	-0.475523782	0	0	42	1.25E-09	5.40E-09	eQTLGen_cis_eQTLs:BIOSQTL/BIOS_eQTL_geneLevel:GTEx/v8/Adipose_Subcutaneous:GTEx/v8/Nerve_Tibial:GTEx/v8/Thyroid:GTEx/v7/Adipose_Subcutaneous	#ERROR!	No	NA	1.33E-09	rs62129987	5
ENSG00000099203	TMED1	19	10943114	10946994	-1	protein_coding	11018	TMED1	0.0001624169076	-0.379917355	0	0	14	9.33E-28	0.00E+00	eQTLcatalogue/Lepik_2017_ge_blood:eQTLGen_cis_eQTLs:BIOSQTL/BIOS_eQTL_geneLevel:GTEx/v7/Whole_Blood	#ERROR!	Yes	Adult_Cortex:Mesenchymal_Stem_Cell	1.33E-09	rs62129987	5
ENSG00000214212	C19orf38	19	10947251	10980466	1	protein_coding	255809	C19orf38	NA	0.100777924	0	0	13	1.65E-09	1.31E-05	eQTLGen_cis_eQTLs:BIOSQTL/BIOS_eQTL_geneLevel	#ERROR!	Yes	Adult_Cortex:Mesenchymal_Stem_Cell	1.33E-09	rs62129987	5
ENSG00000142453	CARM1	19	10982189	11033453	1	protein_coding	10498	CARM1	0.9993577083	NA	0	0	64	8.11E-06	0.0009036902089	PsychENCODE_eQTLs:BRAINEAC/THAL	#ERROR!	Yes	Left_Ventricle:Mesenchymal_Stem_Cell	1.10E-09	rs62129987	5
ENSG00000130733	YIPF2	19	11033444	11039357	-1	protein_coding	78992	YIPF2	0.001099174585	NA	0	0	64	9.90E-08	3.46E-04	eQTLGen_cis_eQTLs:BIOSQTL/BIOS_eQTL_geneLevel:BRAINEAC/THAL	#ERROR!	Yes	Fetal_Cortex	1.10E-09	rs62129987	5
ENSG00000142444	C19orf52	19	11039409	11044211	1	protein_coding	90580	C19orf52	0.001989919339	-0.096033732	0	0	65	1.21E-25	0	eQTLGen_cis_eQTLs	#ERROR!	Yes	Fetal_Cortex	1.10E-09	rs62129987	5
ENSG00000127616	SMARCA4	19	11071598	11176071	1	protein_coding	6597	SMARCA4	0.9999999976	NA	0	0	79	4.17E-13	0	eQTLcatalogue/GEUVADIS_ge_LCL:eQTLcatalogue/TwinsUK_ge_LCL:PsychENCODE_eQTLs:eQTLGen_cis_eQTLs:BRAINEAC/THAL:GTEx/v8/Esophagus_Mucosa:GTEx/v8/Skin_Sun_Exposed_Lower_leg:GTEx/v7/Skin_Sun_Exposed_Lower_leg:GTEx/v6/Skin_Sun_Exposed_Lower_leg	#ERROR!	No	NA	1.10E-09	rs62129987	5
ENSG00000105520	DKFZP761J1410	19	11466062	11476374	1	protein_coding	64748	PLPPR2	9.90E-01	NA	0	0	28	3.09E-04	0.03029791357	BRAINEAC/THAL	NA	No	NA	1.10E-09	rs62129987	5
ENSG00000173928	SWSAP1	19	11485361	11487627	1	protein_coding	126074	SWSAP1	0.0001346704037	-0.594213988	0	0	0	NA	NA	NA	NA	Yes	Adult_Cortex	1.33E-09	rs62129987	5
ENSG00000196361	ELAVL3	19	11562141	11591861	-1	protein_coding	1995	ELAVL3	0.8226025836	NA	0	0	64	1.44E-05	0.004442763856	BRAINEAC/THAL	NA	No	NA	1.10E-09	rs62129987	5
ENSG00000130159	ECSIT	19	11616731	11639989	-1	protein_coding	51295	ECSIT	0.01564657447	0.207619557	0	0	64	8.54E-07	0.0109126746	BRAINEAC/THAL	NA	No	NA	1.10E-09	rs62129987	5
ENSG00000089327	FXYD5	19	35645633	35660786	1	protein_coding	53827	FXYD5	0.4641752783	0.179848591	0	0	3	2.35E-06	0.01755647686	eQTLGen_trans_eQTLs	-	No	NA	3.91E-06	rs75641275	1
