## Supplementary Tables for "Identification and characterization of genetic risk shared across 24 chronic pain conditions in the UK Biobank": SupplementaryTable11_F2 REVIGO.xlsx

### Sheet: Sheet1
Term ID	Gene Name	Pathway	Frequency	pvalue	log10 p-value	Uniqueness	Dispensability
GO:0006656	SLC44A2	phosphatidylcholine biosynthetic process	0.0014	2.868e-05	-4.5421	0.84	0
GO:0015871	SLC44A2	choline transport	0.0005	2.868e-05	-4.5421	0.97	0
GO:0043123	SLC44A2	positive regulation of I-kappaB kinase/NF-kappaB signaling	0.0106	2.868e-05	-4.5421	0.96	0
GO:0055085	SLC44A2	transmembrane transport	0.0715	2.868e-05	-4.5421	0.96	0.24
GO:0006357	GLIS3	regulation of transcription by RNA polymerase II	0.1445	0.00037823	-3.4222	0.96	0.05
GO:0006366	GLIS3	transcription by RNA polymerase II	0.0137	0.00037823	-3.4222	0.83	0.33
GO:0003431	COL27A1	growth plate cartilage chondrocyte development	0.0003	0.00040577	-3.3917	0.99	0
GO:0030198	COL27A1	extracellular matrix organization	0.0152	0.00040577	-3.3917	0.99	0
GO:0000165	MAPK6	MAPK cascade	0.0104	0.00093929	-3.0272	0.91	0.04
GO:0006468	MAPK6	protein phosphorylation	0.0415	0.00093929	-3.0272	0.86	0.42
GO:0007049	MAPK6	cell cycle	0.0689	0.00093929	-3.0272	0.99	0.01
GO:0007165	MAPK6	signal transduction	0.2659	0.00093929	-3.0272	0.87	0.3
GO:0035556	MAPK6	intracellular signal transduction	0.082	0.00093929	-3.0272	0.88	0.47
GO:0060999	MAPK6	positive regulation of dendritic spine development	0.002	0.00093929	-3.0272	0.97	0.13
GO:0006145	DPYD	purine nucleobase catabolic process	0.0002	0.0016455	-2.7837	0.85	0.43
GO:0006214	DPYD	thymidine catabolic process	0.0001	0.0016455	-2.7837	0.86	0.11
GO:0019483	DPYD	beta-alanine biosynthetic process	0.0001	0.0016455	-2.7837	0.85	0.32
Legend:
Frequency	percentage of proteins assigned to the GO term in the reference database (UniProt, Homo Sapiens)
Uniqueness	the extent to which a term is semantically dissimilar to others
Dispensability	the extent to which a term is semantically similar to others
