## Supplementary Tables for "Identification and characterization of genetic risk shared across 24 chronic pain conditions in the UK Biobank": SupplementaryTable12_F2_MAGMAGeneSetAnalysis.csv

Gene set	N genes	Beta	Beta STD	SE	P	Pbonferroni
GO_bp:go_negative_regulation_of_rna_biosynthetic_process	1132	0.11933	0.028432	0.026016	2.27E-06	0.035107592
GO_bp:go_positive_regulation_of_non_motile_cilium_assembly	9	1.2018	0.026334	0.28839	1.55E-05	0.239800708
Curated_gene_sets:ivanova_hematopoiesis_stem_cell_long_term	202	0.23704	0.024479	0.060921	5.01E-05	0.776333103
GO_bp:go_retrograde_axonal_transport	15	0.71078	0.020103	0.19487	0.00013283	1
GO_bp:go_negative_regulation_of_transcription_by_rna_polymerase_ii	767	0.11286	0.022363	0.031075	0.00014106	1
GO_bp:go_negative_regulation_of_biosynthetic_process	1413	0.084767	0.022384	0.023343	0.00014141	1
GO_bp:go_regulation_of_non_motile_cilium_assembly	13	0.85716	0.022571	0.23877	0.0001659	1
GO_bp:go_chromatin_organization	693	0.11564	0.021825	0.03229	0.00017144	1
GO_bp:go_cell_migration_involved_in_heart_development	17	0.81218	0.024454	0.23003	0.00020771	1
GO_bp:go_cellular_response_to_dna_damage_stimulus	793	0.10349	0.020835	0.029495	0.00022574	1
