## Supplementary Tables for "Identification and characterization of genetic risk shared across 24 chronic pain conditions in the UK Biobank": SupplementaryTable14_UnivariateGWAS.csv

Condition	# of lead snps	# independent significant SNPs	# of mapped genes
Arthrosis/arthritis	17	31	451
Back pain, 3+ months	9	15	74
Carpal tunnel	13	22	145
Chest pain during physical activity	1	1	7
Chest pain, baseline	3	3	25
Chronic widespread pain	none	none	none
Cystitis	none	none	none
Enthesopahies of the lower limb	none	none	none
Enthesopathies	none	none	none
Gastritis	1	1	38
Gout	79	302	860
Headache (not migraine)	52	139	836
Hip osteoarthritis	24	46	384
Hip pain, 3+ months	3	4	64
IBS	none	none	none
Knee osteoarthritis	16	32	260
Knee pain, 3+ months	24	40	391
Leg pain	1	1	7
Migraine	14	36	277
Neck/shoulder pain, 3+ months	9	15	108
Oesophagitis	none	none	none
Pain in joint	none	none	none
Rheumatoid arthritis	7	13	191
Stomach pain, 3+ months	none	none	none
